# Large Language Model in Medical Information Extraction from Titles and Abstracts with Prompt Engineering Strategies: A Comparative Study of GPT-3.5 and GPT-4

**DOI:** 10.1101/2024.03.20.24304572

**Authors:** Yiyi Tang, Ziyan Xiao, Xue Li, Qiwen Fang, Qingpeng Zhang, Daniel Yee Tak Fong, Francisco Tsz Tsun Lai, Celine Sze Ling Chui, Esther Wai Yin Chan, Ian Chi Kei Wong, Research Data Collaboration Task Force

## Abstract

**Background:** While it is believed that large language models (LLMs) have the potential to facilitate the review of medical literature, their accuracy, stability and prompt strategies in complex settings have not been adequately investigated. Our study assessed the capabilities of GPT-3.5 and GPT-4.0 in extracting information from publication abstracts. We also validated the impact of prompt engineering strategies and the effectiveness of evaluating metrics.

**Methodology:** We adopted a stratified sampling method to select 100 publications from nineteen departments in the LKS Faculty of Medicine, The University of Hong Kong, published between 2015 and 2023. GPT-3.5 and GPT-4.0 were instructed to extract seven pieces of information – study design, sample size, data source, patient, intervention, comparison, and outcomes – from titles and abstracts. The experiment incorporated three prompt engineering strategies: persona, chain-of-thought and few-shot prompting. Three metrics were employed to assess the alignment between the GPT output and the ground truth: ROUGE-1, BERTScore and a self-developed LLM Evaluator with improved capability of semantic understanding. Finally, we evaluated the proportion of appropriate answers among different GPT versions and prompt engineering strategies.

**Results:** The average accuracy of GPT-4.0, when paired with the optimal prompt engineering strategy, ranged from 0.736 to 0.978 among the seven items measured by the LLM evaluator.

Sensitivity of GPT is higher than the specificity, with an average sensiti ity score of 0.8550 while scoring only 0.7353 in specificity. The GPT version was shown to be a statistically significant factor impacting accuracy, while prompt engineering strategies did not exhibit cumulative effects. Additionally, the LLM evaluator outperformed the ROUGE-1 and BERTScore in assessing the alignment of information.

**Conclusion:** Our result confirms the effectiveness and stability of LLMs in extracting medical information, suggesting their potential as efficient tools for literature review. We recommend utilizing an advanced version of LLMs and the prompt should be tailored to specific tasks. Additionally, LLMs show promise as an evaluation tool related for complex information.
