## Supplementary Material 3 for "Large Language Model in Medical Information Extraction from Titles and Abstracts with Prompt Engineering Strategies: A Comparative Study of GPT-3.5 and GPT-4"

### Sheet: Supplementary Material 3_Assess
	Output by GPTs								Accordance Assessed by BERT								Accordance Assessed by GPT								Accordance Assessed by ROUGE
Index	Study Design	Sample Size	Data Source	Patient	Intervention	Comparison	Outcomes		BERT0	BERT1	BERT2	BERT3	BERT4	BERT5	BERT6		GPT0	GPT1	GPT2	GPT3	GPT4	GPT5	GPT6		ROUGE0	ROUGE1	ROUGE2	ROUGE3	ROUGE4	ROUGE5	ROUGE6
0	Experimental laboratory study				CRISPR/Cas9 targeting of EBV genome				1	1	1	1	0	1	1		1	1	1	1	0	1	1		1	1	1	1	0	1	1
1	Observational study	40 pairs of samples from 19 MM patients	Bone marrow samples from multiple myeloma patients	Multiple Myeloma patients		Bone marrow buffy coat	Levels of minimal residual disease detection.		1	1	1	0	1	1	1		1	1	1	0	1	1	1		1	1	1	0	1	1	1
2	Retrospective analysis	661	Critically ill adult patients with KDIGO Stage 3 AKI	Critically ill adults with KDIGO Stage 3 AKI	Renal replacement therapy (RRT)	Patients with KDIGO Stage 3 AKI without RRT	The outcomes measured to determine the intervention's success include 90-day mortality, ICU mortality, hospital mortality, 90-day renal recovery rate, and predictors for 90-day mortality		1	1	0	1	1	1	1		1	1	0	1	1	1	1		0	1	0	1	1	1	1
3	Laboratory study			Acute HIV-1 patients					1	1	1	0	1	1	1		1	1	1	0	1	1	1		1	1	1	0	1	1	1
4	Observational			Patients and families with rare diseases who have not received a definitive diagnosis after extensive investigation	Clinical whole-exome sequencing (CWES)		Identification of genetic diseases and novel genes responsible for monogenic diseases		0	1	0	1	1	1	1		0	1	0	1	1	1	1		0	1	0	1	1	1	1
5	Randomized clinical trial	82 patients		Patients undergoing laparoscopic colorectal resection	Chewing gum three times daily from day 1 until discharge	Control group received a standardized recovery programme	Primary outcomes were time to first flatus and first bowel motion		1	1	1	1	1	1	1		1	1	1	1	1	1	1		1	1	1	1	1	1	1
6	Case report	NA (not mentioned)		Patients undergoing anterior exenteration for bladder cancer	Repair of perineal hernia using perineal approach				1	1	1	1	0	1	0		1	0	1	1	0	1	0		1	0	1	1	0	1	0
7	Cross-sectional observational study	519		Chinese primary care patients with lower urinary tract symptoms (LUTS)	Not applicable		Prevalence of depressive, anxiety, and stress symptoms among patients with LUTS.		1	1	1	1	1	1	1		1	1	1	1	1	1	1		1	1	1	1	1	1	1
8	Cross-sectional surveys	2,036 participants	Hong Kong Jockey Club SMART Family-Link Project	Hong Kong adults			Perceived benefits and harms of the COVID-19 outbreak, socioeconomic disparities.		1	1	1	1	1	1	1		1	0	1	1	1	1	1		1	0	1	1	1	1	1
9	Hierarchical Bayesian model	Not specified	Large clinical trials conducted in Jiangsu and Beijing during 2012 and 2013	Unvaccinated children aged 6-35 months	Analysis of BMI's influence on vitamin D levels		Diseases/events associated with EV-A71, EV-A71 antibody responses, hospitalization rates, severe complications, mortality rate, antibody titer rises.		1	1	1	1	0	1	1		1	1	1	1	0	1	1		1	1	1	1	0	1	1
Index	Ground Truth
	Study Design	Sample Size	Data Source	Patient	Intervention	Comparison	Outcomes											BERT	ROUGE	GPT
0	Laboratory study	NA	NA	NA	NA	NA	NA										TP	58	57	58
10	observational study	41 pairs of samples from 19 patients	Bone marrow samples from multiple myeloma patients	NA	NA	Compare between buffy coat and ficoll of bone marrow	minimal residual disease level										TN	8	10	10
20	retrospective study	661	NA	critically ill adult patients with KDIGO Stage 3 AKI with or without RRT during ICU stay	Renal replacement therapy (RRT)	Comparison between group receiving RRT and no receiving RRT	lower ICU, hospital and 90-day mortality, and a higher 90-day renal recovery rate										FP	3	1	1
30	Laboratory study	NA	NA	NA	NA	NA	NA										FN	1	2	1
40	program report	NA	Undiagnosed Diseases Program in Hong Kong	Patients with rare diseases in Hong Kong who have not received a definitive diagnosis after extensive investigation	Clinical whole-exome sequencing (CWES)	NA	Diagnosis of rare genetic diseases, ending diagnostic odyssy and identification of novel genes										ACC	0.942857	0.957143	0.971429
50	Randomized clinical trial	82	NA	Patients underwent rectal and colonic resection	chewing gum three times daily from day 1 until discharge	Standardized recovery programme without chewing gum	time to first flatus, first bowel motion, time to feeling hungry and hospital stay										P	0.95082	0.982759	0.983051
60	case report	1	NA	patients with anterior exenteration for bladder cancer	anterior exenteration for bladder cancer	NA	anterior perineal hernia										R	0.983051	0.966102	0.983051
70	Cross-sectional observational study	519	NA	Chinese primary care patients with lower urinary tract symptoms (LUTS)	NA	NA	Prevalence of depressive symptoms, anxiety symptoms, and stress symptoms
80	Cross-sectional surveys	4,891 in the first survey and 6,013 in the second survey	Hong Kong Jockey Club SMART Family-Link Project surveys	Hong Kong adults		NA	Changes in perceived personal and family benefits and harms of the COVID-19 outbreak, socioeconomic disparities
90	Data synthesis using a hierarchical Bayesian model	NA	Large clinical trials of EV-A71 vaccination in Jiangsu and Beijing during 2012 and 2013	unvaccinated children in Jiangsu and Beijing during 2012 and 2013	Natural course of EV-A71 infection	NA	severity (EV-A71-associated diseases, were hospitalized, showed severe complications, and case-fatality rate)
	Groung Truth for Accordance
	1	1	1	1	0	1	1
	1	0	1	0	1	1	1
	1	1	0	1	1	1	1
	1	1	1	0	1	1	1
	1	1	0	1	1	1	1
	1	1	1	1	1	1	1
	1	0	1	1	0	1	0
	1	1	1	1	1	1	1
	1	0	1	1	1	1	1
	1	1	1	1	0	1	1
