## Supplementary Material 6 for "Large Language Model in Medical Information Extraction from Titles and Abstracts with Prompt Engineering Strategies: A Comparative Study of GPT-3.5 and GPT-4"

### Sheet: Sheet1
						GPT-3.5						GPT-4.0
index	Ground Truth	GPT3.5	GPT_4.0	BERTScore	BERTScore Align or Not	ROUGE-1	ROUGE-1 Align or Not	GPT output	GPT Evaluator Align or Not	BERTScore	BERTScore_Align or not	ROUGE-1 Score	ROUGE-1 Align or Not	GPT output	GPT Evaluator Align or Not
1	Laboratory study	Laboratory study	Laboratory study	1	1	1	1	1	1	1	1	1	1	1	1
2	Laboratory study	Laboratory study	Laboratory study	1	1	1	1	1	1	1	1	1	1	1	1
3	prospective study	Focus groups and insomnia experience diaries	Qualitative study using focus groups and insomnia experience diaries	0.83344	0	0	0	0.1	0	0.858192	1	0.181818	0	0.1	0
4	a territory-wide longitudinal observational study	Longitudinal Observational Study	Longitudinal observational study	0.890497	1	0	0	0.95	1	0.916397	1	0.5	1	0.95	1
5	prospective study	Prospective cohort study	Two-group, two-centre, prospective cohort study	0.869519	1	0.4	1	0.8	0	0.829942	0	0.571429	1	0.8	0
6	Laboratory study	Laboratory study	Laboratory study	1	1	1	1	1	1	1	1	1	1	1	1
7	retrospective study	Retrospective review	Retrospective review	0.849826	1	0	0	0.9	1	0.849826	1	0	0	0.9	1
8	observational epidemiological study	Epidemiological study	Epidemiological study	0.921867	1	0.4	1	0.9	1	0.921867	1	0.4	1	0.9	1
9	review	Review	Review	0.999493	1	0	0	1	1	0.999493	1	0	0	1	1
10	cost effectiveness analysis	Cost-effectiveness analysis using a deterministic Markov model	Cost-effectiveness analysis using a deterministic Markov model	0.884206	1	0.2	0	0.8	0	0.884206	1	0.2	0	0.8	0
11	observational study	Observational study	Comparative analysis	0.913097	1	0.5	1	0.4	0	0.871967	1	0	0	0.4	0
12	prospective cohort study	Observational study	Observational study	0.882431	1	0.4	1	0.85	1	0.882431	1	0.4	1	0.85	1
13	retrospective cohort study	Retrospective cohort study	Retrospective cohort	0.940079	1	0.666667	1	1	1	0.884466	1	0.4	1	1	1
14	case report	Case report	Case report	0.998048	1	0.5	1	1	1	0.998048	1	0.5	1	1	1
15	retrospective cohort study	Retrospective cohort study	Territory-wide retrospective cohort study	0.940079	1	0.666667	1	0.9	1	0.909951	1	0.857143	1	0.9	1
16	case control study	Case-control study	Case鈥揷ontrol study	0.97248	1	0.4	1	1	1	0.936896	1	0.4	1	1	1
17	cluster randomized controlled trial	Cluster randomised controlled trial	Cluster randomised controlled trial	0.969186	1	0.5	1	1	1	0.969186	1	0.5	1	1	1
18	multicenter retrospective study	Multicentre analysis	Individual patient data analysis	0.85899	1	0	0	0.85	1	0.873125	1	0	0	0.85	1
19	prospective study	Prospective cohort study	Prospective study	0.869519	1	0.4	1	1	1	0.894883	1	0.5	1	1	1
20	cohort study	Cohort study	Cohort study	0.904792	1	0.5	1	1	1	0.904792	1	0.5	1	1	1
21	retrospective study	Retrospective analysis	Retrospective analysis	0.867663	1	0	0	0.95	1	0.867663	1	0	0	0.95	1
22	Laboratory study	Laboratory study	Laboratory study	1	1	1	1	1	1	1	1	1	1	1	1
23	case control study	Prospective cohort study	Prospective study	0.87271	1	0.333333	1	0.2	0	0.879319	1	0.4	1	0.2	0
24	retrospective cohort study	Retrospective cohort study	Retrospective, sex-specific analysis	0.940079	1	0.666667	1	0.7	0	0.865624	1	0	0	0.7	0
25	retrospective cohort study	Retrospective single-center cohort study	Retrospective single-center cohort study	0.9181	1	0.571429	1	0.9	1	0.9181	1	0.571429	1	0.9	1
26	randomized controlled trial	Randomized controlled trial	Randomized controlled trial	0.9399	1	0.666667	1	0.7	0	0.9399	1	0.666667	1	0.7	0
27	epidemiological study	Ecological study	Ecological study	0.915053	1	0.5	1	0.8	0	0.915053	1	0.5	1	0.8	0
28	retrospective cohort study	Retrospective cohort study	Retrospective cohort study	0.940078	1	0.666667	1	0.9	1	0.940079	1	0.666667	1	0.9	1
29	observational study	Descriptive study	Bundled approach of surveillance and infection control measures	0.887585	1	0.5	1	1	1	0.81898	0	0	0	1	1
30	Laboratory study	Laboratory study	Laboratory study	1	1	1	1	1	1	1	1	1	1	1	1
31	Laboratory study	Laboratory study	Laboratory study	1	1	1	1	1	1	1	1	1	1	1	1
32	case report	Case Report	Case report	0.985604	1	0	0	1	1	0.998048	1	0.5	1	1	1
33	retrospective study	Retrospective review	Retrospective review	0.849826	1	0	0	0.9	1	0.849826	1	0	0	0.9	1
34	retrospective review of diagnostic radiology	Retrospective review	Retrospective review of prospectively collected data	0.846797	1	0.285714	1	0.7	0	0.868756	1	0.363636	1	0.7	0
35	retrospective study	Retrospective study	Retrospective study	0.905474	1	0.5	1	1	1	0.905474	1	0.5	1	1	1
36	retrospective study	Retrospective cohort study	Retrospective review	0.879195	1	0.4	1	0.9	1	0.849826	1	0	0	0.9	1
37	case report	Case Report	Case report	0.985604	1	0	0	1	1	0.998048	1	0.5	1	1	1
38	epidemiological study	Retrospective cohort study	Retrospective cohort study	0.879177	1	0.4	1	0.7	0	0.879177	1	0.4	1	0.7	0
39	cross-sectional study	Cross-sectional study	Cross-sectional study	0.998188	1	0.5	1	1	1	0.998188	1	0.5	1	1	1
40	retrospective study	Retrospective study	Retrospective study	0.905474	1	0.5	1	1	1	0.905474	1	0.5	1	1	1
41	program report	Clinical Program	Undiagnosed Diseases Program utilizing Clinical Whole-Exome Sequencing (CWES)	0.875771	1	0	0	0.2	0	0.785989	0	0	0	0.2	0
42	Laboratory study	Laboratory study	Laboratory study	1	1	1	1	1	1	1	1	1	1	1	1
43	Laboratory study	In vitro study	In vitro study	0.913915	1	0.4	1	0.9	1	0.913915	1	0.4	1	0.9	1
44	case report	Case Report	Case report	0.985604	1	0	0	1	1	0.998048	1	0.5	1	1	1
45	Laboratory study	Software Development	Laboratory study	0.876172	1	0	0	0.2	0	1	1	1	1	0.2	0
46	Laboratory study	Observational study	Laboratory study	0.911326	1	0.5	1	1	1	1	1	1	1	1	1
47	observational study	Observational study	Event-related potential (ERP) recording and Optical coherence tomography angiography (OCT-A)	0.913097	1	0.5	1	1	1	0.798932	0	0	0	1	1
48	systematic review	Systematic Review	Systematic Review	0.887961	1	0	0	1	1	0.887961	1	0	0	1	1
49	Network analysis	Observational study	Network analysis	0.869196	1	0	0	0.9	1	0.999999	1	1	1	0.9	1
50	retrospective study	Retrospective study	Retrospective study	0.905474	1	0.5	1	1	1	0.905474	1	0.5	1	1	1
51	Randomized clinical trial	Randomized clinical trial	Randomized clinical trial	1	1	1	1	1	1	1	1	1	1	1	1
52	retrospective study	Retrospective cohort study	Comparative retrospective study	0.836401	0	0.4	1	0.9	1	0.831783	0	0.8	1	0.9	1
53	Retrospective study	Retrospective cohort study	Retrospective cohort study	0.967368	1	0.8	1	0.9	1	0.967368	1	0.8	1	0.9	1
54	Laboratory study	Laboratory study	In vitro cell viability assay and xenograft studies	1	1	1	1	1	1	0.838563	0	0	0	1	1
55	Retrospective study	Retrospective analysis	Retrospective analysis	0.970714	1	0.5	1	0.95	1	0.970714	1	0.5	1	0.95	1
56	retrospective study	Retrospective review	Retrospective review	0.849826	1	0	0	0.9	1	0.849826	1	0	0	0.9	1
57	Prospective study	Pilot study	Pilot study	0.894758	1	0.5	1	0.2	0	0.894758	1	0.5	1	0.2	0
58	Retrospective study	Retrospective review	Retrospective review	0.954589	1	0.5	1	0.95	1	0.954589	1	0.5	1	0.95	1
59	Review	Review	Review paper	1	1	1	1	1	1	0.872248	1	0.666667	1	1	1
60	cohort study	Observational study	Observational study using data from registries	0.912008	1	0.5	1	0.7	0	0.874571	1	0.25	1	0.7	0
61	Case study	Case report	Case report	0.916754	1	0.5	1	0.95	1	0.916754	1	0.5	1	0.95	1
62	Cohort study	Comparative Study	Comparative study	0.875728	1	0	0	0.3	0	0.881154	1	0.5	1	0.3	0
63	Prospective, observational study	Prospective, observational study	Prospective, observational study	1	1	1	1	1	1	1	1	1	1	1	1
64	NA	Case series	Description of initial experience with a combined surgical approach	0.852612	1	0	0	0	0	0.821765	0	0	0	0	0
65	Prospective study	Prospective study	Prospective study	1	1	1	1	1	1	1	1	1	1	1	1
66	Retrospective study	Retrospective review	Retrospective review	0.954589	1	0.5	1	0.95	1	0.954589	1	0.5	1	0.95	1
67	Randomized controlled trial	Randomized controlled trial	Randomized controlled trial	1	1	1	1	1	1	1	1	1	1	1	1
68	Retrospective cohort study	Retrospective cohort study	Retrospective cohort study	1	1	1	1	1	1	1	1	1	1	1	1
69	Case report	Case Reports	Case report	0.957215	1	0.5	1	1	1	1	1	1	1	1	1
70	Longitudinal study	Longitudinal study	Longitudinal study	1	1	1	1	1	1	1	1	1	1	1	1
71	Cross-sectional observational study	Cross-sectional observational study	Cross-sectional observational study	1	1	1	1	1	1	1	1	1	1	1	1
72	Laboratory study	Laboratory study	Laboratory study	1	1	1	1	1	1	1	1	1	1	1	1
73	Survey study	Questionnaire-based study	Questionnaire survey	0.90146	1	0.5	1	0.9	1	0.859891	1	0	0	0.9	1
74	Laboratory study	Laboratory study	Laboratory study	1	1	1	1	1	1	1	1	1	1	1	1
75	Survey study	Questionnaire survey	Questionnaire survey	0.859891	1	0	0	0.9	1	0.859891	1	0	0	0.9	1
76	Case report	Case series	Case report	0.896294	1	0.5	1	1	1	1	1	1	1	1	1
77	Cross-sectional study	Cross-sectional study	Cross-sectional study	1	1	1	1	1	1	1	1	1	1	1	1
78	Cross-sectional online survey	Cross-sectional survey and mediation analysis	Cross-sectional survey	0.945572	1	0.5	1	0.95	1	0.981832	1	0.8	1	0.95	1
79	Cross-sectional, questionnaire study	Cross-sectional study	Cross-sectional study	0.962378	1	0.4	1	0.9	1	0.962378	1	0.4	1	0.9	1
80	Cross-sectional survey	Cross-sectional study	Cross-sectional survey	0.978042	1	0.5	1	1	1	1	1	1	1	1	1
81	Cross-sectional surveys	Cross-sectional surveys	Cross-sectional surveys	1	1	1	1	1	1	1	1	1	1	1	1
82	Prospective study	Secondary analysis of a randomised clinical trial	Secondary analysis of a randomised clinical trial	0.839409	0	0	0	0.3	0	0.839409	0	0	0	0.3	0
83	Cross-sectional survey	Cross-sectional survey	Cross-sectional survey	1	1	1	1	1	1	1	1	1	1	1	1
84	prospective study	Observational study	Longitudinal study	0.852948	1	0.5	1	0.6	0	0.853815	1	0.5	1	0.6	0
85	Review paper	Systematic review	Systematic review	0.825174	0	0	0	0.9	1	0.825174	0	0	0	0.9	1
86	NA	Observational research methodologies	Observational research methodologies using large population-based health databases	0.808021	0	0	0	0	0	0.809249	0	0	0	0	0
87	Cross-sectional population study	Large-scale cross-sectional population study	Large-scale cross-sectional population study	0.952737	1	0.571429	1	0.9	1	0.952737	1	0.571429	1	0.9	1
88	survey	Observational study	School-based survey	0.805373	0	0	0	0.9	1	0.834121	0	0.666667	1	0.9	1
89	Cross-sectional survey	Cross-sectional survey	School-based cross-sectional survey	1	1	1	1	0.9	1	0.928915	1	0.4	1	0.9	1
90	Cross-sectional survey study	Cross-sectional study	Survey	0.983953	1	0.8	1	0.9	1	0.833288	0	0	0	0.9	1
91	Data synthesis using a hierarchical Bayesian model	Bayesian synthesis framework	Hierarchical Bayesian model synthesis	0.880721	1	0.4	1	1	1	0.912586	1	0.545455	1	1	1
92	Pilot study	Pilot study	Pilot-test	1	1	1	1	0.9	1	0.870747	1	0	0	0.9	1
93	Discrete choice experiment (DCE)	Discrete choice experiment (DCE)	Discrete Choice Experiment (DCE)	1	1	1	1	1	1	0.991336	1	0.5	1	1	1
94	Retrospective study	Observational Study	Observational study	0.883731	1	0	0	0.8	0	0.890866	1	0.5	1	0.8	0
95	Survey-based observational study	Survey	Survey	0.823903	0	0	0	0.9	1	0.823904	0	0	0	0.9	1
96	Interrupted time series analysis	Interrupted time series analysis	Interrupted time series analysis using seasonal autoregressive integrated moving average models	1	1	1	1	0.8	0	0.919097	1	0.533333	1	0.8	0
97	Prospective cohort study	Prospective cohort study	Prospective cohort study	1	1	1	1	1	1	1	1	1	1	1	1
98	Review paper	Systematic review and meta-analysis	Systematic review and meta-analysis	0.827178	0	0	0	0.9	1	0.827178	0	0	0	0.9	1
99	Cohort study	Observational study	Observational cohort study	0.876626	1	0.5	1	1	1	0.865232	1	0.4	1	1	1
100	Mendelian randomization analysis	Mendelian randomization	Mendelian randomization (MR) analysis	0.981212	1	0.8	1	1	1	0.953267	1	0.857143	1	1	1
