## Supplementary Material 7 for "Large Language Model in Medical Information Extraction from Titles and Abstracts with Prompt Engineering Strategies: A Comparative Study of GPT-3.5 and GPT-4"

### Sheet: Sheet1
						GPT-3.5						GPT-4.0
index	Ground Truth	GPT3.5	GPT_4.0	BERTScore	BERTScore Align or Not	ROUGE-1	ROUGE-1 Align or Not	GPT output	GPT Align or Not	BERTScore	BERTScore_Align or not	ROUGE-1 Score	ROUGE-1 Align or Not	GPT output	GPT Align or Not
1	NA	CRISPR/Cas9 targeting of EBV genome in infected NPC cells	NA	0.774455	0	0	0	0	0	1	1	1	1	1	1
2	NA	Treatment with phorbol-12-myristate-13-acetate (PMA) and ROS scavenger N-acetyl-L-cysteine (NAC)	NA	0.769839	0	0	0	0	0	1	1	1	1	1	1
3	4 themes and 16 subthemes, covering beliefs about the nature and treatment of insomnia, behavioral responses to insomnia, cognitive-emotional and physiological arousal, and emotional experiences associated with insomnia.	Assessment using focus groups and insomnia experience diaries	Use of focus groups and insomnia experience diaries	0.843162	0	0.125	0	0	0	0.843825	0	0.1875	1	0.2	0
4	Patients managed in“High-volume” centers that were defined as those with >20 extracorporeal membrane oxygenation cases in the respective calendar year, or managed in “low-volume” centers were those with ≤20.	Care in high-volume ECMO centers	Care in high-volume centers	0.863382	1	0.142857	0	0.95	1	0.860389	1	0.148148	0	0.9	1
5	second-generation supraglottic airway devices	Use of positive pressure ventilation via supraglottic airway devices	Use of second-generation supraglottic airway devices with positive pressure ventilation	0.938929	1	0.461538	1	0.75	1	0.956225	1	0.571429	1	0.85	1
6	NA	MAEL overexpression in HCC cell lines	NA	0.78666	0	0	0	0	0	1	1	1	1	1	1
7	S-1 with S-1 plus cisplatin (SP) as first-line treatment for metastatic gastric cancer	S-1 and S-1 plus cisplatin (SP)	S-1 regimen	0.921258	1	0.470588	1	0.95	1	0.857729	1	0.142857	0	0.7	1
8	NA	Not applicable	NA	0.925901	1	0.5	1	1	1	1	1	1	1	1	1
9	NA	NA	NA	1	1	1	1	1	1	1	1	1	1	1	1
10	NA	Abiraterone acetate (AA) or docetaxel (D) added to androgen-deprivation therapy (ADT)	Abiraterone acetate (AA) or docetaxel (D) added to androgen-deprivation therapy (ADT)	0.766648	0	0	0	0	0	0.766648	0	0	0	0	0
11	NA	Detection of minimal residual disease using ficolled bone marrow	Ficolled bone marrow	0.794444	0	0	0	0	0	0.777116	0	0	0	0	0
12	undergo valvular surgery	Valvular surgery	Valvular surgery	0.915864	1	0.4	1	0.95	1	0.915864	1	0.4	1	0.95	1
13	New formula for estimating standard liver volume (ESLV)	Derivation and validation of a new formula for estimated standard liver volume (ESLV)	New formula for estimating standard liver volume (ESLV) using computed tomography (CT)-measured body thickness	0.940806	1	0.571429	1	0.95	1	0.946389	1	0.727273	1	0.85	1
14	optimize glycemic control	Optimization of glycemic control	Optimization of glycemic control	0.93333	1	0.571429	1	1	1	0.93333	1	0.571429	1	0.95	1
15	NA	Post-colonoscopy colorectal cancer screening	Index colonoscopy	0.797879	0	0	0	0	0	0.805744	0	0	0	0	0
16	NA	Entecavir (ETV)	Highly sensitive semi-quantitative PCR assay for HBV DNA and pre-genomic (pg) RNA	0.746794	0	0	0	0	0	0.794819	0	0	0	0	0
17	a HBPM group education (Risk Assessment and Management Programme (RAMP-group), or individual counselling of self-management (RAMP-individual)	Risk Assessment and Management Programme (RAMP-group) or individual counselling of self-management (RAMP-individual)	HBPM group education (Risk Assessment and Management Programme - RAMP-group) or individual counselling of self-management (RAMP-individual)	0.931654	1	0.714286	1	1	1	0.964243	1	0.875	1	1	1
18	Treatment with regorafenib	Treatment with regorafenib	Regorafenib treatment	1	1	1	1	1	1	0.882626	1	0	0	0.9	1
19	NA	Not applicable	Detailed echocardiography at baseline and after 25 months	0.925901	1	0.5	1	1	1	0.785731	0	0	0	0	0
20	tacrolimus (TAC)	Addition of tacrolimus to the standard therapy	Addition of tacrolimus (TAC) to mycophenolate mofetil (MMF) and prednisolone (PRED)	0.850829	1	0.222222	1	0.7	1	0.8391	0	0.307692	1	0.6	0
21	Renal replacement therapy (RRT)	Renal Replacement Therapy (RRT)	Renal Replacement Therapy (RRT)	0.994213	1	0.5	1	1	1	0.994213	1	0.5	1	1	1
22	NA	Exposure to human polyclonal anti-dsDNA antibodies	NA	0.806994	0	0	0	0	0	1	1	1	1	1	1
23	arsenic trioxide (As2O3)	Maintenance therapy with ATRA, oral arsenic trioxide, and ascorbic acid	Maintenance treatment with ATRA (45 mg/m2/day), oral As2O3 (10 mg/day), and ascorbic acid (1 g/day) for 2 weeks every 2 months for 2 years	0.824021	0	0.153846	0	0.6	0	0.809473	0	0	0	0.4	0
24	NA	N/A	Evaluation of glycaemia-related risk factors (severe hypoglycaemia, mean HbA1c, indices of HbA1c variability)	1	1	1	1	0	0	0.767727	0	0	0	0	0
25	reduced dose gefitinib (250 mg alternate day)	Gefitinib at reduced dose of 250 mg alternate day	Reduced dose gefitinib at 250 mg alternate day	0.929708	1	0.5	1	1	1	0.980933	1	0.533333	1	1	1
26	Pre-emptive use of proton pump inhibitors (PPI)	Pre-emptive proton pump inhibitors (PPIs)	Pre-emptive PPI (intravenous esomeprazole followed by high-dose oral esomeprazole)	0.968412	1	0.666667	1	0.98	1	0.856408	1	0.125	0	0.85	1
27	NA	Nucleoside analogue prescription therapy	Nucleoside analogue prescription	0.789779	0	0	0	0	0	0.811002	0	0	0	0	0
28	Molnupiravir (MOV) and nirmatrelvir‚Äìritonavir (NMV-r)	Molnupiravir (MOV) and nirmatrelvir?€?ritonavir (NMV-r)	Molnupiravir (MOV) and nirmatrelvir鈥搑itonavir (NMV-r)	0.950329	1	0.8	1	1	1	0.950329	1	0.8	1	1	1
29	active and enhanced laboratory surveillance, early airborne infection isolation, rapid molecular diagnostic testing, and contact tracing	Active and enhanced laboratory surveillance, early airborne infection isolation, rapid molecular diagnostic testing, contact tracing for healthcare workers	Active and enhanced laboratory surveillance, early airborne infection isolation, rapid molecular diagnostic testing, and contact tracing	0.980242	1	0.848485	1	0.9	1	0.999936	1	0.933333	1	0.95	1
30	NA	NA	NA	1	1	1	1	1	1	1	1	1	1	1	1
31	NA	??42PD1+V??2 cells adoptive transfer	NA	0.782207	0	0	0	0	0	1	1	1	1	1	1
32	NA	Exposure to 1,064-nm Nd:YAG cosmetic laser machine	Exposure to 1,064-nm Nd:YAG cosmetic laser	0.794248	0	0	0	0	0	0.784886	0	0	0	0	0
33	Transscleral diode laser cyclophotocoagulation (TSCP)	Transscleral cyclodiode laser cyclophotocoagulation (TSCP)	Transscleral cyclodiode laser cyclophotocoagulation (TSCP)	0.983037	1	0.8	1	0.98	1	0.983037	1	0.8	1	0.98	1
34	Use of inter-screw index	Use of inter-screw index	Use of the "inter-screw index" to diagnose tether breakage	1	1	1	1	1	1	0.928401	1	0.307692	1	0.95	1
35	NA	NA	NA	1	1	1	1	1	1	1	1	1	1	1	1
36	HbA1c screening before total knee arthroplasty	HbA1c screening and optimisation of glycaemic control before TKA	HbA1c screening and optimisation of glycaemic control before TKA	0.900023	1	0.4	1	0.9	1	0.900023	1	0.4	1	1	1
37	reverse application of “L” shaped contralateral proximal tibia plate and cannulated screws	Reverse application of "L" shaped contralateral proximal tibia plate and cannulated screws	Reverse application of 鈥淟鈥?shaped contralateral proximal tibia plate and cannulated screws	0.990043	1	0.833333	1	1	1	0.999896	1	0.916667	1	1	1
38	Total knee arthroplasty (TKA)	Total knee arthroplasty (TKA)	Total knee arthroplasty (TKA)	1	1	1	1	1	1	1	1	1	1	1	1
39	NA	Not applicable	NA	0.925901	1	0.5	1	1	1	1	1	1	1	1	1
40	NA	Yearly or more frequent follow-up	Yearly or more frequent follow-up	0.817656	0	0	0	0	0	0.817656	0	0	0	0	0
41	Clinical whole-exome sequencing (CWES)	Clinical whole-exome sequencing (CWES)	Clinical Whole-Exome Sequencing (CWES)	1	1	1	1	1	1	0.979641	1	0.5	1	1	1
42	NA	KIF7-CC domain and motor domain (MD)	NA	0.81324	0	0	0	0	0	1	1	1	1	1	1
43	NA	Stimulation by maternal, paternal, and unrelated stimulator cells	NA	0.795952	0	0	0	0	0	1	1	1	1	1	1
44	NA	Not applicable	NA	0.925901	1	0.5	1	1	1	1	1	1	1	1	1
45	NA	NA	NA	1	1	1	1	1	1	1	1	1	1	1	1
46	NA	Examination of PFKFB4 expression	NA	0.810406	0	0	0	1	1	1	1	1	1	1	1
47	NA	Event-related potential (ERP) recording and Optical coherence tomography angiography (OCT-A)	Two-back memory task	0.785259	0	0	0	0	0	0.825998	0	0	0	0	0
48	NA	NA	NA	1	1	1	1	1	1	1	1	1	1	1	1
49	NA	Assessment using BNSS, SNS, and SANS	Administration of the Brief Negative Symptom Scale (BNSS), the Self-evaluation of Negative Symptoms (SNS), and the Scale for Assessment of Negative Symptoms (SANS)	0.823569	0	0	0	0	0	0.771343	0	0	0	1	1
50	radical treatment	Radical treatment for post-transplant HCC recurrence	Radical treatment for post-transplant HCC oligo-recurrence	0.89751	1	0.25	1	0.9	1	0.884477	1	0.25	1	0.85	1
51	chewing gum three times daily from day 1 until discharge	Chewing gum three times daily from day 1 until discharge	Chewing gum three times daily from day 1 until discharge	0.978321	1	0.9	1	1	1	0.978321	1	0.9	1	1	1
52	Associating liver partition and portal vein ligation for staged hepatectomy (ALPPS)	Associating liver partition and portal vein ligation for staged hepatectomy (ALPPS)	Associating liver partition and portal vein ligation for staged hepatectomy (ALPPS)	1	1	1	1	1	1	1	1	1	1	1	1
53	surgical management of carotid body tumor	Surgical interventions	Surgical management of carotid body tumor	0.827075	0	0	0	0.7	1	0.968661	1	0.833333	1	0.7	1
54	NA	Rutin used in combination with TMZ	NA	0.803042	0	0	0	0	0	1	1	1	1	1	1
55	Thoracoscopic management	Thoracoscopic mechanical pleurodesis and stapled bullectomy after thoracostomy tube insertion	Thoracoscopic mechanical pleurodesis and stapled bullectomy after thoracostomy tube insertion	0.84845	1	0.166667	0	0.7	1	0.84845	1	0.166667	0	0.7	1
56	NA	Sentinel lymph node biopsy (SLNB)	Sentinel lymph node biopsy (SLNB)	0.79387	0	0	0	0	0	0.79387	0	0	0	0	0
57	Single-session thyroid radiofrequency ablation (RFA)	Ultrasound-guided single-session thyroid radiofrequency ablation (RFA) of the entire bulk of thyroid gland	Ultrasound-guided radiofrequency ablation (RFA) of the entire bulk of thyroid gland	0.916048	1	0.5	1	0.9	1	0.911437	1	0.533333	1	0.85	1
58	Placement of balloon-expandable metallic stents in the trachea and/or bronchi	Endoscopic metallic stenting	Endoscopic metallic stenting	0.855638	1	0.153846	0	0.85	1	0.855638	1	0.153846	0	1	1
59	NA	Liver transplant, living donor liver transplant, combined organ transplantation	NA	0.786379	0	0	0	0	0	1	1	1	1	1	1
60	Active surveillance/watchful waiting (AS/WW)	Active surveillance/watchful waiting (AS/WW)	Active surveillance/watchful waiting (AS/WW)	1	1	1	1	1	1	1	1	1	1	1	1
61	Perineal approach	Repair of perineal hernia using perineal approach	Perineal approach for repair of perineal hernia	0.83274	0	0.25	1	0.9	1	0.892211	1	0.444444	1	0.9	1
62	Thoracoscopic lobectomy	Thoracoscopic lobectomy	Thoracoscopic lobectomy	1	1	1	1	1	1	1	1	1	1	1	1
63	salvage nasopharyngectomy via endoscopic endonasal approach using a three-dimensional (3D) high-definition endoscopic system	Salvage nasopharyngectomy via the endoscopic endonasal approach using a three-dimensional (3D) high-definition endoscopic system	Salvage nasopharyngectomy via the endoscopic endonasal approach using a three-dimensional (3D) high-definition endoscopic system	0.984176	1	0.88	1	1	1	0.984176	1	0.88	1	1	1
64	transanal total mesorectal excision combined with single-incision laparoscopy for left colon mobilization	Transanal total mesorectal excision with single-incision laparoscopy and left colon mobilization	Transanal total mesorectal excision with single-incision laparoscopy for left colon mobilization	0.977079	1	0.782609	1	0.95	1	0.992971	1	0.869565	1	0.98	1
65	NA	Assessment of vocal cords using midline and lateral trans-laryngeal ultrasonography approaches	Trans-laryngeal ultrasonography (TLUSG) using the lateral and midline approaches	0.785764	0	0	0	0	0	0.783365	0	0	0	0	0
66	NA	Local resection, radical resection	Surgical procedures including snaring polypectomy, local resection (transanal resection or transanal endoscopic operation), and radical resection	0.80875	0	0	0	0	0	0.777104	0	0	0	0	0
67	Relaxation music (ie. standard of care protocol with music)	Relaxation music	Relaxation music	0.913557	1	0.363636	1	0.95	1	0.913557	1	0.363636	1	0.9	1
68	coronavirus disease of 2019 pandemic	Not applicable	NA	0.779692	0	0	0	0	0	0.777892	0	0	0	0	0
69	Injection of type A botulinum antitoxin	Monovalent type A botulinum antitoxin administration	Monovalent type A botulinum antitoxin	0.924113	1	0.666667	1	0.95	1	0.925796	1	0.727273	1	0.95	1
70	quality enhancement programmes	Implementation of quality enhancement programmes	Quality enhancement programmes in public primary care	0.924872	1	0.75	1	0.9	1	0.937538	1	0.4	1	0.95	1
71	NA	Not applicable	NA	0.925901	1	0.5	1	1	1	1	1	1	1	0	0
72	NA	Co-culturing with CD8+ T cells	NA	0.805664	0	0	0	1	1	1	1	1	1	1	1
73	NA	Completion of a questionnaire regarding knowledge, attitude, and ethical considerations towards preimplantation genetic testing	Preimplantation genetic testing (PGT)	0.799466	0	0	0	0	0	0.769527	0	0	0	0	0
74	NA	Exposure to hyperglycemic conditions	NA	0.81217	0	0	0	0	0	1	1	1	1	1	1
75	NA	Offering expanded carrier screening (ECS)	Expanded carrier screening (ECS)	0.816903	0	0	0	0	0	0.81022	0	0	0	0	0
76	NA	Invasive prenatal diagnosis	Invasive prenatal diagnosis	0.815083	0	0	0	0	0	0.815083	0	0	0	0	0
77	a 75 g oral glucose tolerance test after overnight fasting	75 g OGTT after overnight fasting	75 g oral glucose tolerance test (OGTT) after overnight fasting	0.891232	1	0.625	1	1	1	0.939815	1	0.9	1	1	1
78	NA	N/A	Structured questionnaire containing the WHOQOL-BREF, PHQ-9, GAD-7, and RSES	1	1	1	1	1	1	0.780491	0	0	0	0	0
79	NA	Condom negotiation	Condom negotiation	0.818781	0	0	0	0	0	0.818781	0	0	0	0	0
80	NA	Standard first aid training	Assessment of first aid knowledge and attitudes, training preferences	0.829245	0	0	0	0	0	0.809492	0	0	0	0	0
81	NA	Perceived personal and family benefits and harms of the COVID-19 outbreak	Analysis of perceived personal and family benefits and harms of the COVID-19 outbreak	0.798497	0	0	0	0	0	0.797327	0	0	0	1	1
82	Use of heated tobacco products (HTPs)	Current (past 7 day) use of HTP at baseline	Current (past 7 day) use of HTP at baseline	0.846422	1	0.133333	0	0.85	1	0.846422	1	0.133333	0	1	1
83	Sharing of COVID-19 health literacy information within families	Individual health literacy information sharing with family members	Individual health literacy about COVID-19 and COVID-19 information sharing with family members	0.897259	1	0.375	1	0.85	1	0.902459	1	0.421053	1	0.85	1
84	Ever use of electronic cigarettes	Ever use of electronic cigarettes (ECs)	Ever use of electronic cigarettes (ECs)	0.959049	1	0.909091	1	1	1	0.959049	1	0.909091	1	1	1
85	NA	Continuity of care (CoC)	NA	0.792108	0	0	0	0	0	1	1	1	1	1	1
86	NA	NA	NA	1	1	1	1	1	1	1	1	1	1	0	0
87	NA (due to the broad nature of the assessed factors, such as sleep, exercise, and electronic device use, rather than a specific intervention)	N/A	Assessment of child psychosocial wellbeing, functioning and lifestyle habits, parent鈥揷hild interactions, and parental stress	0.808968	0	0	0	1	1	0.836815	0	0.114286	0	0	0
88	NA	N/A	Frequency of physical exercise, alcohol drinking status, smoking status	1	1	1	1	1	1	0.78368	0	0	0	0	0
89	Assessment of TID beliefs	Tobacco industry denormalization beliefs assessment	Assessment of Tobacco Industry Denormalization (TID) beliefs	0.877312	1	0.222222	1	0.95	1	0.909358	1	0.545455	1	1	1
90	NA	Favourable perceptions of electronic cigarettes relative to cigarettes	Assessment of favorable perceptions of electronic cigarettes (ECs) relative to cigarettes	0.813765	0	0	0	0	0	0.804343	0	0	0	0	0
91	Natural course of EV-A71 infection	EV-A71 infection	NA	0.894128	1	0.571429	1	0.9	1	0.806621	0	0	0	0	0
92	Self-use breast cancer screening decision aid	Self-use breast cancer screening decision aid	Self-use breast cancer screening decision aid (DA)	1	1	1	1	1	1	0.966523	1	0.923077	1	1	1
93	Seasonal influenza vaccination (SIV) program characteristics	Factors relating to vaccine characteristics, social normative influence, and convenience in access to vaccine	Seasonal influenza vaccination (SIV) choices based on vaccine characteristics, social normative influence, and convenience in access	0.834537	0	0	0	0.6	0	0.926227	1	0.363636	1	0.7	1
94	Scheduled school closures	Not applicable	Scheduled school closure	0.823697	0	0	0	0.85	1	0.987517	1	0.666667	1	0.99	1
95	Seasonal influenza hospital occupancy surge	Impact of seasonal influenza hospital occupancy surge on nurses' sickness presenteeism and productivity costs	Seasonal influenza hospital occupancy surge	0.881596	1	0.421053	1	0.7	1	1	1	1	1	0.7	1
96	Alcohol tax reductions in 2007 and 2008	Alcohol tax reductions in 2007 and 2008	Alcohol tax reductions in March 2007 and March 2008	1	1	1	1	1	1	0.970532	1	0.933333	1	0.95	1
97	social isolation	Social isolation types - face-to-face isolation with co-inhabitants and non-co-inhabitants, non-face-to-face isolation, and club/organization isolation	Types of social isolation (face-to-face with co-inhabitants and non-co-inhabitants, non-face-to-face isolation, and club/organization isolation)	0.857592	1	0.142857	0	0.85	1	0.851876	1	0.266667	1	0.85	1
98	NA	Antibiotic stewardship programmes (ASPs) in Asian hospitals or clinics	NA	0.786366	0	0	0	0	0	1	1	1	1	1	1
99	NA	Assessment of glycemic status	Measurement of fasting and 2-h post-load glucose	0.812182	0	0	0	0	0	0.791628	0	0	0	0	0
100	Genetic score as an instrumental variable for BMI	Higher BMI	Genetic score including seven BMI-related single-nucleotide polymorphisms as the instrumental variable for BMI	0.878239	1	0.2	1	0.7	1	0.91025	1	0.666667	1	0.9	1
